# Inferring temporal trends of multiple pathogens, variants, subtypes or serotypes from routine surveillance data

**DOI:** 10.1101/2024.11.03.24316681

**Authors:** Oliver Eales, Saras M. Windecker, James M. McCaw, Freya M. Shearer

## Abstract

Estimating the temporal trends in infectious disease activity is crucial for monitoring disease spread and the impact of interventions. Surveillance indicators routinely collected to monitor these trends are often a composite of multiple pathogens. For example, ‘influenza-like illness’ — routinely monitored as a proxy for influenza infections — is a symptom definition that could be caused by a wide range of pathogens, including multiple subtypes of influenza, SARS-CoV-2, and RSV. Inferred trends from such composite time series may not reflect the trends of any one of the component pathogens, each of which can exhibit distinct dynamics. Although many surveillance systems routinely test a subset of individuals contributing to a surveillance indicator — providing information on the relative contribution of the component pathogens — trends may be obscured by time-varying testing rates or substantial noise in the observation process. Here we develop a general statistical framework for inferring temporal trends of multiple pathogens from routinely collected surveillance data. We demonstrate its application to three different surveillance systems covering multiple pathogens (influenza, SARS-CoV-2, dengue), locations (Australia, Singapore, USA, Taiwan, UK), scenarios (seasonal epidemics, non-seasonal epidemics, pandemic emergence), and temporal reporting resolutions (weekly, daily). This methodology is applicable to a wide range of pathogens and surveillance systems.
