## Supplementary Tables for "Inferring temporal trends of multiple pathogens, variants, subtypes or serotypes from routine surveillance data"

### Sheet: STab1
		Disease		Region		Period		Temporal resolution		Smoothed model		Day-of-the-week effect		Informed prior distribution?		Additional noise term		Sensitivty analyses
		Main analyses
		Influenza-like illness		United States of America		2 January 2012 to 25 December 2024		Weekly		Random-walk		No		No		No		Varied subtype sampling rates^
				Australia		2 January 2012 to 25 December 2024		Weekly		Random-walk		No		No		No		Varied subtype sampling rates^
				Singapore		2 January 2012 to 25 December 2024		Weekly		Random-walk		No		No		No		Varied subtype sampling rates^
		SARS-CoV-2		United Kingdom		23 September 2020 to 31 December 2022		Daily		Penalised-splines		Yes		No		No		Model fit up to: 2021-05-04 2021-05-11 2021-05-18 2021-05-25 2021-06-01 2021-06-08
		Dengue		Taiwan (province of China)		1 April 2006 to 31 March 2016		Daily		Penalised-splines		No		No*		No
				Taiwan (province of China)		1 April 2023 to 31 March 2024		Daily		Penalised-splines		No		Yes (from model *)		No
		Supplementary analyses
		Influenza-like illness		United States of America		2 January 2012 to 25 December 2024		Weekly		Random-walk		No		No		Yes
				Australia		2 January 2012 to 25 December 2024		Weekly		Random-walk		No		No		Yes
		Dengue		Taiwan (province of China)		1 April 2006 to 31 March 2014		Daily		Penalised-splines		No		No**		No
				Taiwan (province of China)		1 April 2015 to 31 March 2016		Daily		Penalised-splines		No		Yes (from model **)		No
				Taiwan (province of China)		1 April 2015 to 31 March 2016		Daily		Penalised-splines		No		Yes (from model **)		No
		^ We considered weekly subtype sampling rates of 20, 50, and 100

### Sheet: STab2
				Mean generation time			Gamma distribution used
		SARS-CoV-2 variants		Mean	Reference		Shape parameter		Rate parameter
		Wildtype lineages*		4.95	[7]		2.5		0.505051
		B.1.1.7 (Alpha variant)		4.35	[7]		2.5		0.574713
		B.1.617.2 (Delta variant)		3.9	[8]		2.5		0.641026
		BA.1 (Omicron variant)		3.3	[8]		2.5		0.757576
		BA.2 (Omicron variant)		2.9	[8]		2.5		0.862069
		BA.5 (Omicron variant)		2.3	[8]		2.5		1.08696
		*This generation time distribution was used for all variants initially (Sup Fig. 12B)
